# Anti-membrane and anti-spike antibodies are long-lasting and together discriminate between past COVID-19 infection and vaccination

**DOI:** 10.1101/2021.11.02.21265750

**Authors:** Maya F. Amjadi, Ryan R. Adyniec, Srishti Gupta, S. Janna Bashar, Aisha M. Mergaert, Katarina M. Braun, Gage K. Moreno, David H. O’Connor, Thomas C. Friedrich, Nasia Safdar, Sara S. McCoy, Miriam A. Shelef

**Author notes:** **Corresponding author:** Miriam A. Shelef, 4130 UW Medical Foundation Centennial Building, 1685 Highland Avenue, Madison, WI 53705.

## Abstract

The consequences of past COVID-19 infection for personal health and long-term population immunity are only starting to be revealed. Unfortunately, detecting past infection is currently a challenge, limiting clinical and research endeavors. Widely available anti-SARS-CoV-2 antibody tests cannot differentiate between past infection and vaccination given vaccine-induced anti-spike antibodies and the rapid loss of infection-induced anti-nucleocapsid antibodies. Anti-membrane antibodies develop after COVID-19, but their long-term persistence is unknown. Here, we demonstrate that anti-membrane IgG is a sensitive and specific marker of past COVID-19 infection and persists at least one year. We also confirm that anti-receptor binding domain (RBD) Ig is a long-lasting, sensitive, and specific marker of past infection and vaccination, while anti-nucleocapsid IgG lacks specificity and quickly declines after COVID-19. Thus, a combination of anti-membrane and anti-RBD antibodies can accurately differentiate between distant COVID-19 infection, vaccination, and naïve states to advance public health, individual healthcare, and research goals.
