## supplemental for "Anti-membrane and anti-spike antibodies are long-lasting and together discriminate between past COVID-19 infection and vaccination"

### Sheet: Sheet1
category	mem 5w	mem 3m	mem 6m	mem 12m	nucl 5w	nucl 3m	nucl 6m	nucl 12m	rbd 5w	rbd 3m	rbd 6m	rbd 12m	rbd	mem	nucl	8w rbd	8w mem	8w nucl
COVID	0.00318739	0.00879621	0.0131943	0.0136987	0.0350442	0.00921253	0.000713228	0	4.78637	4.01567	6.17612	7.84209
COVID	0.0221265	0.00130315	0.0187561	0.00528437	0.0821402	0.0169419	0	0.00962638	6.20856	5.72343	7.57485	138.362
COVID	0.336037	0.315514	0.204802	0.130836	0.145745	0.0437128	0.00489505	0	9.04977	8.28364	7.75128	306.026
COVID	0.260938	0.413455	0.398477	0.292466	0.340286	0.0843907	0.109845	0.0492354	13.2532	12.6943	14.2012	22.0081
COVID	0.522734	0.482474	0.39495	0.167517	0.317963	0.0755806	0.0162116	0.00427321	22.3419	7.295	4.85924	354.562
COVID	0.0928086	0.0819114	0.0840135	0.150584	0.0466366	0.0248146	0.00751225	0	0.946047	0.954958	0.860269	202.367
COVID	0.11136	0.0757067	0.0872702	0.0436333	0.332791	0.132185	0.0947405	0.153323	7.93462	5.54122	9.65761	292.252
COVID	0.0304416	0.0676708	0.127662	0.0816147	0.309787	0.0939637	0.0174165	0.00550281	43.5636	51.6781	33.5417	346.561
COVID	0.104538	0.0342687	0.0191852	0.0398751	0.387566	0.0826042	0.0216449	0.0138397	13.0842	6.96533	5.02054	387.713
COVID	0.0383704	0.035261	0.0420089		0.172232	0.185263	0.186897		1.2296	1.13921	3.70749
COVID	0.10242	0.160755	0.169306		0.397806	0.16587	0.0354007		6.6842	8.46559	17.8206
COVID	0.00160723	0.0099975	0.0905744	0.0552877	0.218094	0.0839252	0.0659891	0.039861	1.39607	1.68732	2.01646	316.321
COVID	0.558825	0.555177	0.409311	0.179168	0.297398	0.109965	0.019076	0.00275713	16.8798	6.68369	4.31708	429.734
COVID	0.391474		0.148322	0.0938912	0.435028		0.0457854	0.0355049	8.30407		6.45368	213.815
COVID	0.0116135	0.0664952			0	0			0.852719	0.912765
COVID	0.208015	0.199335	0.131801	0.0683988	0.127646	0.0361987	0.0128157	0.00727594	4.49199	1.77408	1.14478	336.13
COVID	0.170434	0.305607			0.140537	0.069265			3.94574	4.00054
COVID	0.0445873	0.0259699	0.0165686	0.0141016	0.117324	0.0223045	0.00802013	0.0135051	4.32007	2.63171	1.93719	2.73814
COVID	0.502418	0.470213	0.410495	0.319638	0.467847	0.145836	0.0348636	0.0269547	15.6364	13.9191	10.6683	306.022
COVID	0.383944	0.354488	0.246901		0.354096	0.142682	0.0255017		3.84764	4.57373	3.74338
COVID	0.179716	0.144329	0.0894896	0.065434	0.1349	0.0809642	0.0568316	0.0743492	18.6729	19.7964	18.0126	16.7102
COVID	0.0337049	0.0560828	0.0738951	0.0497217	0.0130208	0.00250776	0.00177018	0	1.12975	0.915393	1.05095	276.887
COVID	0.624836	0.518466	0.345711	0.223321	0.325869	0.130064	0.0603736	0.0901238	30.3842	18.3072	14.48	347.682
COVID	0.0626713	0.113481	0.127859	0.069005	0.347459	0.219129	0.116279	0.14318	5.29751	3.32258	2.93704	7.53004
COVID	0.281513	0.250179	0.196461	0.121234	0.0232356	0.00873128	0.00356705	0	124.466	73.3054	38.9073	518.302
COVID	0.0103759	0.03388	0.0972728	0.0889013	0.114948	0.100652	0.0803902	0.0582547	0.686084	1.74197	3.36973	207.434
COVID	0.063945	0.0673969	0.0693044	0.0616843	0.119593	0.0249544	0.00648504	0	2.98784	2.23907	3.43115	7.23423
COVID	0.0475984	0.0741136	0.11256	0.105327	0.119112	0.0775458	0.0313576	0.00817928	3.99854	3.80192	8.14511	204.745
COVID	0.140207	0.0931684			0.403543	0.112952			6.59303	6.53336
COVID	0.0731375	0.0703803	0.0631498	0.0615232	0.129074	0.0299088	0.0093006	0.00484144	1.15951	0.963202	1.19796	204.878
COVID	0.299712	0.312876	0.229647	0.172714	0.147007	0.0532484	0.0194376	0.00706907	46.3558	43.8937	69.8967	111.955
COVID	0.151166	0.175088			0.373624	0.219818			1.17496	0.888405
COVID	0.0377524	0.05336	0.0627995	0.0671638	0.309452	0.143138	0.0203371	0.00183465	12.3115	10.3704	5.86957	252.393
COVID	0.0524975	0.0740638			0.109531	0.0539882			5.59501	6.33996
COVID	0.587829	0.59234	0.564451	0.522708	0.336841	0.0253564	0.00342654	0.00630393	31.2191	17.8116	8.30287	382.121
COVID	0.549403	0.537078	0.442353	0.312596	0.411836	0.231539	0.0757598	0	75.183	90.1264	71.5192	89.9924
COVID	0.0270899	0.230492	0.247467	0.173999	0.630943	0.461088	0.195656	0.142657	11.3363	5.24503	4.13619	331.798
COVID	0.00174057	0.0268842	0.0451432	0.0465156	0.0271119	0.00415268	0.00771972	0.00781857	1.11081	3.88335	6.84418	197.854
COVID	0.061204	0.136869	0.135713	0.113883	0.268681	0.17723	0.0665277	0.0608265	14.0623	8.7917	4.79055	313.863
COVID	0.387049				0.338878				64.471
COVID	0.00301058	0.0105344	0.0610481	0.0710671	0.00860114	0.00648474	0.00162119	0	1.49654	2.02035	3.37046	41.7372
COVID	0.125165	0.0938119			0.144896	0.033533			1.8573	0.831621
COVID	0.00591224	0.0139852	0.00797326	0.00691096	0.0822573	0.02783	0.00607726	0	6.82796	9.36239	8.72699	334.426
COVID	0.00753149	0.0157508	0.0115366	0.00583424	0.0165205	0.00466536	0	0.000310047	0.901911	0.774083	0.51543	0.362838
COVID	0.00962037	0.0185474	0.0102757	0.0153577	0.0226214	0	0	0	1.67687	1.54584	2.00375	1.84229
COVID	0	0	0	0	0	0	0	0	0.496084	0.521538	0.596264	55.7275
COVID	0.0526752	0.0530778	0.0593978	0.0839495	0.105558	0.0317968	0.0059526	0.00773886	1.28515	0.915985	0.810726	182.316
COVID	0.183804	0.147378	0.138227	0.101408	0.492362	0.28095	0.0803603	0.0483301	4.81127	3.1041	3.93285	324.896
COVID	0.150513	0.213274	0.192254	0.142886	0.656139	0.630974	0.470071	0.37237	14.5338	14.6453	15.2321	20.3979
COVID	0.00298148	0.00427754	0.0171102	0.0239324	0	0.0194447	0	0	1.47943	0.988746	0.878241	127.507
COVID	0.00535313	0.00519089	0.00802714	0.010303	0.00655073	0	0	0	1.85057	0.915362	0.690506	117.076
COVID	0.336945	0.367245	0.399047	0.183005	0.031108	0.0110503	0.00218097	0	20.2578	11.8129	9.23045	281.69
COVID	0.555897	0.509423	0.415778	0.333281	0.648039	0.614794	0.369427	0.248188	47.8089	38.5527	39.5836	415.086
COVID	0.0103954	0.0315344			0.00447005	0.00312904			1.72168	1.97987
COVID	0.338536	0.259241		0.154688	0.564368	0.4803		0.292189	13.7077	7.89874		258.649
COVID	0.0985326	0.150808			0.138907	0.0331343			2.26603	1.70086
COVID	0.18191	0.224232		0.150121	0.0208037	0.00699367		0.0011617	10.0447	7.45263		494.018
COVID	0.112144	0.110719	0.17145	0.112793	0.412603	0.129408	0.0377161	0.0212164	4.34201	2.43632	4.1641	317.761
COVID	0.231955	0.146593	0.0568796	0.0261817	0.303846	0.0975234	0.0180066	0.00264254	47.5986	36.3223	23.405	443.126
COVID	0.0189622	0.047566	0.0518661	0.0457183	0.0374639	0.00923223	0.000839294	0.000868131	1.97504	2.20003	2.03859	2.91355
COVID	0.0484813	0.0230729	0.0502054	0.093466	0.0324187	0.00572481	0.00177317	0.00198669	1.70533	1.16764	3.88979	123.916
COVID	0.20156	0.169654	0.112832	0.0452036	0.0885744	0.021519	0.0100325	0.00489139	20.273	10.2704	8.13564	320.191
COVID	0.374161	0.47912	0.394866	0.228064	0.431302	0.250078	0.0447329	0.0149844	25.0249	16.2058	13.8659	15.0594
COVID	0.336322	0.193526	0.106921	0.0727727	0.106158	0.0206029	0.00354036	0	2.23102	1.20997	1.3497	394.039
COVID	0.28651	0.293478	0.237981	0.137779	0.177359	0.164791	0.0894214	0.0141295	36.9477	34.7443	38.6389	448.822
COVID	0.544427			0.30366	0.0322681			0.00887076	23.0953			350.451
COVID	0.47311	0.67684	0.595204	0.341042	0.0151617	0.00786286	0.00538915	0	44.007	22.231	21.2762	437.578
COVID	0.000823478	0	0	0	0.470587	0.516118	0.473698	0.339377	0.923379	0.709021	0.618682	27.7983
COVID	0.385514	0.343098	0.229824	0.192466	0.20893	0.0676519	0.0145265	0.00395588	5.39448	2.54647	1.71721	296.44
COVID	0.625918	0.702111	0.645019	0.39465	0.391358	0.185528	0.100141	0.0664708	99.2632	65.1402	39.2449	37.2316
COVID	0.128224	0.0901858	0.043141	0.0425069	0.0853655	0.0123032	0.000772664	0.0020187	2.66598	1.26151	0.833584	143.674
COVID	0.422641	0.451186	0.385616	0.326778	0.304112	0.156256	0.0513412	0.0468113	17.6787	16.7397	18.9982	522.973
COVID	0.0695311		0.0519227	0.0227079	0.104012		0.0533286	0	6.43666		6.13371	280.987
COVID	0.127259	0.123778	0.113539	0.0807669	0.210651	0.0453068	0.0104882	0.00572549	17.3903	6.03859	7.57042	14.7318
COVID	0.0598729	0.0461744	0.0219154	0.00994434	0.283832	0.192336	0.126808	0.099142	1.16627	0.993197	0.773286	26.673
COVID	0.0139745	0.0218743	0.0332304	0.0150033	0.0427929	0.0198842	0.00906417	0.00727781	1.32099	1.27784	1.37193	2.48039
COVID	0.000372365	0		0.0013176	0.00100935	0.00227979		0	0.870269	0.462053		32.3907
COVID	0.053701	0.0745093	0.053059	0.0306563	0.0240139	0.0112111	0.00245858	0.00460706	0.902962	0.874942	0.797128	226.823
COVID	0.230708	0.21709	0.145313	0.147915	0.401345	0.163073	0.0841974	0.0678677	25.188	13.5535	7.42056	9.04167
COVID	0.0215354	0.149671	0.260198		0.0314944	0.00810553	0		2.60518	15.1312	35.1605
COVID	0.0661088	0.172506		0.0583683	0.124026	0.0621634		0.00302004	2.07873	1.97977		434.488
COVID	0.337492	0.28369	0.219754	0.1533	0.0681789	0.0283142	0.0503481	0.00183519	14.7727	15.6862	14.0419	519.715
COVID	0.511134	0.484142	0.356623		0.436209	0.2073	0.0284738		48.2292	46.8008	58.2584
COVID	0.00833218	0.018623	0.109276	0.104911	0.00431739	0.00074638	0.000684182	0.000434754	1.40134	0.709973	0.791931	142.846
COVID	0.0233714	0.0134856	0.00952554	0.0127304	0.165179	0.0439121	0.0174777	0.015041	3.81654	2.34335	2.25448	316.827
COVID	0.156788	0.151482	0.0950661	0.0606603	0.354682	0.258518	0.16115	0.176157	105.504	59.2859	41.0517	179.795
COVID	0.663781	0.712694	0.657146	0.433912	0.409658	0.135743	0.0189455	0.00514458	17.7753	10.5475	9.50209	267.068
COVID	0.266361	0.34297	0.295776	0.124114	0.234624	0.0959144	0.0248146	0	9.76831	6.27524	6.10659	420.595
COVID	0.152929	0.143749	0.105961	0.129347	0.115178	0.0267127	0.00529214	0.00906012	2.91525	1.34169	1.4207	327.215
COVID	0.00300267	0.0031607			0.0155699	0.00798169			2.00555	2.0829
COVID	0.481332	0.563911	0.455469	0.24167	0.260586	0.0917336	0.032149	0.045133	64.9214	49.9965	38.3676	538.597
COVID	0.00422834	0.0031648	0.00460757	0.00504125	0.272027	0.0910688	0.0266705	0.00831951	2.51156	2.84645	6.16494	330.684
COVID	0.0181049				0.0524114				6.4308
COVID	0.400538	0.303286	0.189719	0.115377	0.269437	0.0874702	0.00622564	0.00880533	12.2729	10.8574	7.46495	480.857
COVID	0.0246767	0.0723969	0.1085	0.133698	0.13774	0.0355472	0.0210939	0.0245744	14.5989	6.969	15.8609	534.678
COVID	0.587654	0.568031	0.504817	0.408284	0.530453	0.414149	0.240069	0.1377	47.3134	38.1405	28.3366	300.082
COVID	0.399043	0.342611	0.217101	0.105005	0.232729	0.0739114	0.0542679	0.04801	28.8394	41.3024	38.3653	383.54
COVID	0.237185	0.170963	0.122694	0.106726	0.127623	0.0394643	0.0140116	0.0179237	4.86606	3.84826	4.87018	326.589
COVID	0.264761	0.203071	0.174117	0.127726	0.260162	0.201036	0.132917	0.0972705	40.0256	29.5592	24.9278	36.7495
COVID	0.0118237	0.0320636		0.198471	0.122321	0.0289876		0.00703909	2.28903	2.24534		381.626
COVID	0.316966	0.298001			0.511953	0.301449			100.946	84.1905
COVID	0.0191437	0.0184994	0.0189619	0.023357	0.00298906	0	0.000607945	0.00207884	2.27381	1.43167	1.51454	238.25
COVID	0.0327634	0.0452659	0.0450682		0.198575	0.0577715	0.0209214		4.63325	5.61326	10.0001
COVID	0.0348526	0.0509547	0.025033	0.0274977	0.0333537	0	0	0.00966531	3.58091	3.11127	1.96544	161.433
COVID	0.269783				0.351681				19.821
COVID	0.0153316	0.0311329	0.0595792	0.0809082	0.0223056	0.0170314	0.00522745	0.00122651	4.54	7.12187	7.04055	445.058
COVID	0.0678849	0.0488693	0.0472763	0.0425642	0.117159	0.0300426	0.0122602	0.00703488	2.11554	2.07924	2.08215	150.457
COVID	0.0719053	0.0412812	0.0284555	0.0170756	0.157364	0.0479821	0.0104835	0.0028263	4.41963	2.52433	1.83693	485.152
COVID	0.103623	0.116394	0.139672	0.138751	0.155012	0.0480793	0.0306016	0.0136516	7.1971	16.7698	21.057	278.378
COVID	0.0654528	0.133969	0.135353	0.0678821	0.1083	0.0136108	0.00612188	0	3.59675	2.79839	3.35911	344.424
COVID	0.530561	0.477997	0.396676	0.306604	0.36592	0.24611	0.0829102	0.0217794	63.5377	52.0513	36.2885	638.218
COVID	0.00457935	0.00417806	0.011042	0.0160475	0.0562759	0.0231325	0.00933123	0.00671913	3.13413	1.95013	1.75485	347.46
COVID	0.407537	0.355679	0.274603	0.251722	0.313504	0.101245	0.0158333	0.0115948	21.8535	8.30724	5.38197	8.71999
COVID	0.000281099	0	0	0.000261756	0.00137834	0.00106111	0.0013505	0.00261144	0.406303	0.212748	0.332102	60.0087
COVID	0	0			0	0			0.53176	0.376841
COVID	0	0		8.94013e-05	0.00082656	0		0	0.347096	0.304056		5.72161
COVID	0.00481375	0.00955015	0.00567983	0.0022909	0.0135474	0.0069721	0.00250144	0	3.12682	2.34937	1.38142	40.1973
COVID	0.012206	0.0404724			0.0222884	0.0111739			0.827325	1.10111
COVID	0.373859	0.400124	0.406192	0.340326	0.203754	0.0712675	0.0169853	0.0109184	37.313	19.0805	15.8588	416.739
COVID	0.00407686	0.010325	0.0113258	0.00478544	0.00829699	0.00134902	0	0	1.14572	1.35698	1.17163	102.66
COVID	0.469177	0.430384		0.203177	0.112448	0.0266768		0.0154208	22.9572	16.1341		11.6874
Vax													9.32189	0.000402306	0.00346622
Vax													47.8284	0	0
Vax													8.23939	0.00187592	0.00125349
Vax													22.9994	0.00116222	0
Vax													7.0001	0.000610764	0.00595409
Vax													4.47464	0.00087252	0
Vax													1.80836	0.00043626	0
Vax													37.1859	0.00139603	0
Vax													17.7258	0	0
Vax													23.9301	0.000959773	0
Vax													4.49247	0.000392634	0
Vax													9.43161	0.00269817	0
Vax													9.49437	0.000305454	0
Vax													103.337	0	0
Vax													14.5813	0	0
Vax													33.9393	0	0
Vax													45.3775	0.0231126	0.104681
Vax													17.6205	0.000763634	0.0189664
Vax													20.9462	0.000509089	0.000956763
Vax													2.98528	0.000392399	0
Vax													10.2113	0.00717529	0.00319135
Vax BT													42.05	0	0
Vax BT													41.14	0	0.00453567
Vax BT													66.79	0.000604353	0
Vax BT													97.7	0.00737311	0
Vax BT													18.4225	0	0.000801227
Vax BT													22.0834	0.170884	0.000467382	7.85895	0.141566	0
Vax BT													27.2652	0.000649748	0.0357881
Vax BT													40.1034	0.00175	0.001
Vax BT													34.36	0.00315	0.002	23.0047	0.00232443	0.00293295
Vax BT													24.4611	0.0036	0.02975
Vax BT													31.8611	0.0301591	0.00121765
Vax BT													7.29343	0.000613764	0.0184608
Vax BT													77.5647	0.0470899	0.00452679	72.5615	0.054576	0.033949
Vax BT													49.0061	0.000171861	0.000672902
Vax BT													46.46	0.00126031	0.0257538
Vax BT													125.549	0.000802017	0
Vax BT													8.12841	0	0.001828
Vax BT													4.78592	0	0.00213865
Vax BT													14.6069	0	0
Vax BT													16.8092	0	0
naïve													0.522826	0.000616648	0.00177317
naïve													0.264623	5.04394e-05	0
naïve													0.383293	0.000854487	0.00404488
naïve													0.298262	0.00298346	0
naïve													0.27277	0	0
naïve													0.406124	0	0
naïve													0.419117	0	0.00100576
naïve													0.448416	0.000149216	0.000391129
naïve													0.678441	0	0
naïve													0.625589	0.000860025	0.000176693
naïve													0.547153	0.000537506	0
naïve													0.508509	0	0
naïve													0.598639	0.00162738	0.00455581
naïve													0.52794	0	0.0368296
naïve													0.331221	0	0
naïve													0.305328	0.0015494	0.483054
naïve													0.295461	0.000987494	0.00124012
naïve													0.221122	0	0
naïve													0.622841	0.000463091	0.0187295
naïve													0.695713	0.00420406	0.00639753
naïve													0.238464	0	0
naïve													0.319366	0.000351848	0.000106444
naïve													0.504372	0.000684729	0.00145265
naïve													0.734694	0	0.145727
naïve													0.446717	0	0.00362028
naïve													0.474295	0	0.000167627
naïve													0.785391	6.33393e-05	0
naïve													0.756817	0.000391274	0
naïve													0.50376	0.00189861	0.00363496
naïve													0.477218	0	0
naïve													0.511638	0	0
naïve													0.546816	0	0.00157052
naïve													0.435181	0.00335941	0
naïve													1.02389	0.000806259	0.00164525
naïve													0.500582	0	0.128082
naïve													0.270578	0.000671883	0
naïve													7.10944	0	0
naïve													0.308523	0	0
naïve													0.462423	0.000444752	0.00505203
naïve													0.472612	0	0.0165231
naïve													0.422251	4.59701e-05	0.000302408
naïve													0.337874	0	0.000332195
naïve													0.293057	0.00181582	0.000532395
naïve													0.239743	0.000139623	0.000806759
naïve													0.253852	0	0
naïve													0.273006	0	0
naïve													0.333277	0.0571216	0
naïve													0.440236	4.31415e-19	0
naïve													0.285863	0	0
naïve													0.339406	0.000170551	0.00202575
naïve													0.273217	0	0
naïve													0.591939	0.000406845	0.00222944
naïve													0.540837	0	0
naïve													0.378957	0.0368914	0.251235
naïve													0.42178	0	0
naïve													0.327239	0.0208889	0
naïve													0.736457	0	5.04014e-05
naïve													0.526642	0.000403515	0.00186338
naïve													0.56029	0	0
naïve													0.500849	0	0.00291235
